# Genomic Taxometric Analysis of Negative Emotionality and Major Depressive Disorder Highlights a Gradient of Genetic Differentiation across the Severity Spectrum

**DOI:** 10.1101/2025.01.30.25321336

**Authors:** Garrett W. Ennis, Travis T. Mallard, Javier de la Fuente, Camille M. Williams, Ted Schwaba, Elliot M. Tucker-Drob

## Abstract

A core question in both human genetics and medicine is whether clinical disorders represent extreme manifestations of continuous traits or categorically distinct entities with unique genetic etiologies. To address this question, we introduce *Genomic Taxometric Analysis of Continuous and Case-Control* data (GTACCC), a novel method for systematically evaluating continuity and differentiation of traits across the severity spectrum. GTACCC’s key innovation lies in binarizing continuous data at multiple severity thresholds, enabling the estimation of genetic continuity and differentiation within the trait and in its relation to other traits via multivariate models. We apply GTACCC to self-reported neuroticism data from UK Biobank (N= 414,448) and clinically ascertained major depressive disorder (MDD) data from the Psychiatric Genomics Consortium (ΣNeff = 111,221). We find that while neuroticism shares a considerable portion of its genetic etiology with MDD across the nonclinical, and even very low, range of (*r_g_* ∼ .50), genetic sharing increases monotonically across the severity spectrum, approaching unity only at the highest levels of severity (*r_g_* ∼ 1.0). Genomic structural equation models indicate that a single liability threshold model of negative emotionality is less consistent with the data than a multifactor model, suggesting that a gradient of genetic differentiation emerges across the spectrum of negative emotionality. Thus, within continuous measures of negative emotionality, partly distinct genetic liabilities exist at varying severity levels, with only the most severe levels associated with liabilities that approach equivalence to MDD genetics.
