## Supplementary Tables for "Genomic Taxometric Analysis of Negative Emotionality and Major Depressive Disorder Highlights a Gradient of Genetic Differentiation across the Severity Spectrum"

### Sheet: Table of Contents
	TABLE OF CONTENTS
	Supplementary Table S1.	Neuroticism Items
	Supplementary Table S2.	GWAS Summary
	Supplementary Table S3	GLS Analyses Across Cutpoints
	Supplementary Table S4.	GLS of Neu and External Traits
	Supplementary Table S5.	GLS Comparing S/V and R/V_R
	Supplementary Table S6.	Sources of GWAS Summary Statistics
	Supplementary Table S7.	GLS of Psychiatric Disorders
	Supplementary Table S8.	Descriptions of "Minimal" Depression Phenotypes
	Supplementary Table S9.	GLS of Neuroticism and Minimal Depression Phenotypes

### Sheet: S1. Neuroticism Items
	Item	UKB Field ID	Sample Prevalence
	“Does your mood often go up or down?”	1920	0.448
	“Do you ever feel just miserable for no reason?”	1930	0.427
	“Are you and irritable person?”	1940	0.281
	“Are your feelings easily hurt?”	1950	0.553
	“Do you often feel ‘fed-up’”	1960	0.404
	“Would you call yourself a nervous person?”	1970	0.234
	“Are you a worrier?”	1980	0.562
	“Would you call yourself tense or ‘highly-strung’”	1990	0.172
	“Do you worry too long after an embarrassing experience?”	2000	0.474
	“Do you suffer from ‘nerves’”	2010	0.212
	“Do you often feel lonely?”	2020	0.177
	“Are you often troubled by feelings of guilt?”	2030	0.284
	Table S1 Neuroticism items as found in the UKB Mental Healthcare Questionaire (MHQ), drawn from Eysenck, Eysenck & Barrett (1985).

### Sheet: S2. GWAS Summary
A)	NEUROTICISM CUT POINTS, REGNIE (N = 414,448)					b)	NEUROTICISM CUT POINTS, PLINK (N = 281,993)
GWAS	Cases / Controls	Effective Sample Size	Mean χ2(1)	LDSC Intercept	Liability Scale SNP heritability*	GWAS	Cases / Controls	Effective Sample Size	Mean χ2(1)	LDSC Intercept	Liability Scale SNP heritability*	rG(PLINK, REGENIE)
Neuroticism Cut Point 1	354,588/ 59,860	199598	1.373	1.022	0.101 (0.003)	Neuroticism Cut Point 1	241,050/ 40,943	139993	1.221	1.007	0.098 (0.007)	0.96 (0.06)
Neuroticism Cut Point 2	314,430/ 10,017	302381	1.545	1.021	0.118 (0.002)	Neuroticism Cut Point 2	213,565/ 68,428	207293	1.313	1.012	0.108 (0.007)	0.95 (0.05)
Neuroticism Cut Point 3	268,427/ 146,021	377148	1.651	1.016	0.124 (0.002)	Neuroticism Cut Point 3	182,116/ 99,877	258009	1.379	1.014	0.114 (0.007)	0.96 (0.04)
Neuroticism Cut Point 4	223,092/ 191,355	411796	1.7	1.024	0.125 (0.002)	Neuroticism Cut Point 4	151,238/ 130,755	280505	1.405	1.016	0.116 (0.007)	0.97 (0.04)
Neuroticism Cut Point 5	180,528/ 233,920	408480	1.7	1.024	0.126 (0.002)	Neuroticism Cut Point 5	122,299/ 159,694	277034	1.411	1.019	0.117 (0.006)	0.98 (0.04)
Neuroticism Cut Point 6	141,718/ 272,729	372009	1.663	1.019	0.129 (0.002)	Neuroticism Cut Point 6	95,910/ 186,083	253158	1.401	1.016	0.121 (0.007)	0.99 (0.04)
Neuroticism Cut Point 7	107,004/ 307,443	318959	1.613	1.004	0.133 (0.002)	Neuroticism Cut Point 7	72,439/ 209,554	215322	1.377	1.01	0.126 (0.007)	0.98 (0.04)
Neuroticism Cut Point 8	78,905/ 335,543	255134	1.524	1	0.130 (0.002)	Neuroticism Cut Point 8	53,375/ 228,618	173089	1.323	1.008	0.123 (0.008)	0.99 (0.05)
Neuroticism Cut Point 9	54,540/ 359,908	187469	1.428	1.003	0.127 (0.003)	Neuroticism Cut Point 9	36,783/ 245,210	127940	1.272	1.002	0.125 (0.008)	0.99 (0.05)
Neuroticism Cut Point 10	35,522/ 378,925	122013	1.322	0.994	0.126 (0.003)	Neuroticism Cut Point 10	23,864/ 258,129	87377	1.211	1.001	0.124 (0.008)	1.00 (0.06)
Neuroticism Cut Point 11	20,506/ 393,942	77251	1.212	1.005	0.123 (0.005)	Neuroticism Cut Point 11	13,780/ 268,213	52426	1.147	1.005	0.118 (0.010)	0.99 (0.07)
Neuroticism Cut Point 12	8,977/ 405,470	35, 669	1.114	1.018	0.085 (0.018)	Neuroticism Cut Point 12	6,048/ 275,945	23673	1.084	1.003	0.121 (0.013)	1.00 (0.12)
C)	EXTERNAL GWAS Summary STATISTICS
GWAS	Cases / Controls	Mean χ2(1)	LDSC Intercept	Source
AN	16992/ 55525	1.478	1.002	Watson et al., 2019
OCD	2688/ 7037	1.127	0.993	IOCDF-GC, 2018
BIP	41917/ 186843	2.246	1.029	Mullins et al., 2021
SCZ	53386/ 77258	3.427	1.078	Trubetskoy et al., 2022
ASD	18381/ 27969	1.377	1.008	Autism Working Group of PGC 2017
ADHD	38691/ 186843	1.69	1.002	Demontis et al., 2019
TS	4819/ 9488	1.217	1.024	Yu et al., 2019
MDD (case-control)	45,591/ 97,674	1.948	1.003	Wray et al., 2018
PTSD	2424/ 7113	1.037	1.041	Duncan et al., 2018
ANX	31977/ 82144	1.259	1.007	Purves et al., 2020
CUD	14808/ 343726	1.218	0.992	Johnson et al., 2020
OUD	3211/ 11589	1.079	1.033	Polimanti et al., 2020
ALCH	8485/ 20272	1.06	1.011	Walters et al., 2018
Neuroticism (continuous)	NA	1.018	1.001	http://www.nealelab.is/uk-biobank/
Well-Being (largely continuous)	NA	1.001	1.003	Okbay et al., 2016
Table S2. Descriptive statistics for GWAS data analyzed. Descriptive statistics for the GWAS of each neuroticism cutpoint, and external GWAS phenotypes. For each neuroticism cut point, we report descriptive statistics for two different GWAS: REGENIE-derived summary statistics, using data from the UK Biobank white british ancestry sample including related individuals (N = 414,448); and PLINK-deriv…

### Sheet: S3. GLS across Neu Cutpoints
	A)	REGNIE (N = 414,448)				b)	PLINK (N = 281,993)
		b	P	SE	Z		b	P	SE	Z
	Linear GLS Regression of 1st Cut Point and Subsequent Cut Points
	Intercept	0.938	8.288e-116	0.04	22.87	Intercept	0.939	3.97e-96	0.05	20.81
	Linear	-0.059	4e-05	0.01	-4.107	Linear	-0.086	2.26e-05	0.02	-4.24
	Linear GLS Regression of 2nd Cut Point and Subsequent Cut Points
	Intercept	0.963	6.48e-134	0.04	24.63	Intercept	0.964	3.75e-106	0.04	21.88
	Linear	-0.052	5.83e-05	0.01	-4.01	Linear	-0.078	3.17e-05	0.02	-4.16
	Linear GLS Regression of 3rd Cut Point and Subsequent Cut Points
	Intercept	1.003	8.4e-139	0.04	25.08	Intercept	0.982	1.91e-97	0.05	20.95
	Linear	-0.046	0.001	0.01	-3.22	Linear	-0.069	0.000782	0.02	-3.36
	Linear GLS Regression of 4th Cut Point and Subsequent Cut Points
	Intercept	1.012	1.96e-132	0.04	24.49	Intercept	1.001	8.31e-97	0.05	20.88
	Linear	-0.05	0.002	0.02	-3.05	Linear	-0.063	0.005	0.02	-2.78
	Linear GLS Regression of 5th Cut Point and Subsequent Cut Points
	Intercept	1.024	1.75e-138	0.04	25.05	Intercept	1.018	2.09e-88	0.05	19.93
	Linear	-0.06	0.002	0.02	-3.14	Linear	-0.066	0.0095	0.03	-2.59
	Linear GLS Regression of 6th Cut Point and Subsequent Cut Points
	Intercept	1.043	8.19e-126	0.04	23.86	Intercept	1.032	2.11e-80	0.05	18.99
	Linear	-0.06	0.003	0.02	-2.96	Linear	-0.061	0.031	0.03	-2.13
	Linear GLS Regression of 7th Cut Point and Subsequent Cut Points
	Intercept	1.061	4.05e-102	0.05	21.46	Intercept	1.048	1.62e-65	0.06	17.09
	Linear	-0.072	0.007	0.03	-2.72	Linear	-0.068	0.041	0.03
	Table S3. Summary of results for GLS analysis across neuroticism cut points. Each row of data in the above table corresponds to a single linear GLS regression between the initial cutpoint named and subsequent cutpoints, using cut point severity (Z scale) as the predictor. The GWAS summary statistics for each binarized neuroticism cut point were estimated in a sample either with or without related…

### Sheet: S4. GLS of Neu & External GWAS
	REGNIE (N = 414,448)					PLINK (N = 281,993)
	A )	MDD				D )	MDD
		b	P	SE	Z		b	P	SE	Z
	Linear GLS Regression of Cut Points and MDD
	Intercept	0.53	1.05e-18	0.06	8.83	Intercept	0.549	3e-21	0.06	9.46
	Linear	0.091	0.0015	0.03	3.16	Linear	0.095	0.006	0.03	2.76
	Quadratic GLS Regression of Cut Points and MDD
	Intercept	0.051	4.5e-17	0.06	8.4	Intercept	0.53	3.03e-19	0.06	8.97
	Linear	0.08	0.0062	0.03	2.74	Linear	0.08	0.03	0.04	2.17
	Quadratic	0.034	0.121	0.022	1.55	Quadratic	0.027	0.27	0.03	1.09
	B )	Contiuous Neuroticism				E )	Contiuous Neuroticism
		b	P	SE	Z		b	P	SE	Z
	Linear GLS Regression of Cut Points and Continuous Neuroticism
	Intercept	0.974	2.52e-139	0.04	25.13	Intercept	0.93	1.386e-123	0.04	23.64
	Linear	-0.009	0.365	0.01	-0.91	Linear	-0.005	0.692	0.01	-0.39
	Quadratic GLS Regression of Cut Points and Continuous Neuroticism
	Intercept	0.988	1.45e-141	0.04	25.33	Intercept	0.961	3.88e-123	0.04	23.6
	Linear	0.001	0.934	0.01	0.08	Linear	0.009	0.501	0.01	0.67
	Quadratic	-0.025	0.001	0.01	-3.23	Quadratic	-0.031	0.002	0.01	-3.11
	C )	Subjective Well-being				F )	Subjective Well-being
		b	P	SE	Z		b	P	SE	Z
	Linear GLS Regression of Cut Points and SWB
	Intercept	-0.653	3.91e-51	0.04	-15.04	Intercept	-0.671	1.054e-53	0.04	-15.43
	Linear	-0.02	0.186	0.02	-1.35	Linear	-0.012	0.341	0.02	-0.95
	Quadratic GLS Regression of Cut Points and SWB
	Intercept	-0.657	8.71e-48	0.05	-14.52	Intercept	0.691	1.37e-54	0.04	-15.56
	Linear	-0.023	0.186	0.02	-1.32	Linear	-0.043	0.063	0.02	-1.86
	Quadratic	0.004	0.783	0.01	0.28	Quadratic	0.035	0.025	0.02	2.25
	Table S4. Summary of GLS analyses of associtions between neuroticism cutpoint severity and the genetic correlation between neuroticism and external GWAS traits. GWAS summary statistics for each cutpoint were estimated either with REGENIE using the entire white british UKB sample or with PLINK using a reduced sample that dropped related individuals.

### Sheet: S5. GLS of S and V and R V_R
	S_Stand & V_Stand					R & V_R
	z	MDD				D )	MDD
		b	P	SE	Z		b	P	SE	Z
	Linear GLS Regression of Cut Points and MDD
	Intercept	0.53	1.05e-18	0.06	8.83	Intercept	0.53	1.82e-21	0.06	9.51
	Linear	0.091	0.0015	0.03	3.16	Linear	0.09	0.0016	0.03	3.15
	Quadratic GLS Regression of Cut Points and MDD
	Intercept	0.051	4.5e-17	0.06	8.4	Intercept	0.52	1.02e-19	0.06	9.09
	Linear	0.08	0.0062	0.03	2.74	Linear	0.08	0.007	0.03	2.72
	Quadratic	0.034	0.121	0.022	1.55	Quadratic	0.03	0.173	0.021	1.36
	B )	Contiuous Neuroticism				E )	Contiuous Neuroticism
		b	P	SE	Z		b	P	SE	Z
	Linear GLS Regression of Cut Points and Continuous Neuroticism
	Intercept	0.974	2.52e-139	0.04	25.13	Intercept	0.944	<1.00E-100	0.02	44.07
	Linear	-0.009	0.365	0.01	-0.91	Linear	-0.007	0.198	0.05	-1.29
	Quadratic GLS Regression of Cut Points and Continuous Neuroticism
	Intercept	0.988	1.45e-141	0.04	25.33	Intercept	0.986	<1.00E-100	0.03	43.19
	Linear	0.001	0.934	0.01	0.08	Linear	0.001	0.825	0.01	0.22
	Quadratic	-0.025	0.001	0.01	-3.23	Quadratic	-0.032	8.72e-08	0.01	-5.35
	C )	Subjective Well-being				F )	Subjective Well-being
		b	P	SE	Z		b	P	SE	Z
	Linear GLS Regression of Cut Points and SWB
	Intercept	-0.653	3.91e-51	0.04	-15.04	Intercept	-0.66	2.68e-66	0.04	-17.2
	Linear	-0.02	0.186	0.02	-1.35	Linear	-0.02	0.271	0.2	-1.1
	Quadratic GLS Regression of Cut Points and SWB
	Intercept	-0.657	8.71e-48	0.05	-14.52	Intercept	-0.668	4.29e-62	0.04	-16.63
	Linear	-0.023	0.186	0.02	-1.32	Linear	-0.022	0.232	0.02	-1.21
	Quadratic	0.004	0.783	0.01	0.28	Quadratic	0.007	0.601	0.01	0.52
	Table S5. Comparison of GLS analyses using either the standardized genetic covariance matrix and its associated sampling covariance matrix (S_Stand and V_Stand, respective), or the directly estimated genetic correlation matrix and its sampling covariance matrix (R and V_R, respectively.

### Sheet: S6. Sources of GWAS Sumstats
	GWAS Summary Statistics	Source Paper
	Compulsive Factor	Grotzinger, A. D., Singh, K., Miller-Fleming, T. W., Lam, M., Mallard, T. T., Chen, Y., Liu, Z., Ge, T., & Smoller, J. W. (2023). Transcriptome-Wide Structural Equation Modeling of 13 Major Psychiatric Disorders for Cross-Disorder Risk and Drug Repurposing. JAMA psychiatry, 80(8), 811–821. https://doi.org/10.1001/jamapsychiatry.2023.1808
	Anorexia Nervosa	Watson, H. J., Yilmaz, Z., Thornton, L. M., Hübel, C., Coleman, J. R. I., Gaspar, H. A., Bryois, J., Hinney, A., Leppä, V. M., Mattheisen, M., Medland, S. E., Ripke, S., Yao, S., Giusti-Rodríguez, P., Anorexia Nervosa Genetics Initiative, Hanscombe, K. B., Purves, K. L., Eating Disorders Working Group of the Psychiatric Genomics Consortium, Adan, R. A. H., Alfredsson, L., … Bulik, C. M. (2019). G…
	Obsessive Compulsive Disorder	International Obsessive Compulsive Disorder Foundation Genetics Collaborative (IOCDF-GC) and OCD Collaborative Genetics Association Studies (OCGAS) (2018). Revealing the complex genetic architecture of obsessive-compulsive disorder using meta-analysis. Molecular psychiatry, 23(5), 1181–1188. https://doi.org/10.1038/mp.2017.154
	Thought Disorder Factor	Grotzinger, A. D., Singh, K., Miller-Fleming, T. W., Lam, M., Mallard, T. T., Chen, Y., Liu, Z., Ge, T., & Smoller, J. W. (2023). Transcriptome-Wide Structural Equation Modeling of 13 Major Psychiatric Disorders for Cross-Disorder Risk and Drug Repurposing. JAMA psychiatry, 80(8), 811–821. https://doi.org/10.1001/jamapsychiatry.2023.1808
	Schizophrenia	Trubetskoy, V., Pardiñas, A. F., Qi, T., Panagiotaropoulou, G., Awasthi, S., Bigdeli, T. B., Bryois, J., Chen, C. Y., Dennison, C. A., Hall, L. S., Lam, M., Watanabe, K., Frei, O., Ge, T., Harwood, J. C., Koopmans, F., Magnusson, S., Richards, A. L., Sidorenko, J., Wu, Y., … Schizophrenia Working Group of the Psychiatric Genomics Consortium (2022). Mapping genomic loci implicates genes and synapt…
	Bipolar Disorder	Mullins, N., Forstner, A. J., O'Connell, K. S., Coombes, B., Coleman, J. R. I., Qiao, Z., Als, T. D., Bigdeli, T. B., Børte, S., Bryois, J., Charney, A. W., Drange, O. K., Gandal, M. J., Hagenaars, S. P., Ikeda, M., Kamitaki, N., Kim, M., Krebs, K., Panagiotaropoulou, G., Schilder, B. M., … Andreassen, O. A. (2021). Genome-wide association study of more than 40,000 bipolar disorder cases provides…
	Neurodevelopmental Disorders Factor	Grotzinger, A. D., Singh, K., Miller-Fleming, T. W., Lam, M., Mallard, T. T., Chen, Y., Liu, Z., Ge, T., & Smoller, J. W. (2023). Transcriptome-Wide Structural Equation Modeling of 13 Major Psychiatric Disorders for Cross-Disorder Risk and Drug Repurposing. JAMA psychiatry, 80(8), 811–821. https://doi.org/10.1001/jamapsychiatry.2023.1808
	Autism Spectrum Disorder	Autism Spectrum Disorders Working Group of The Psychiatric Genomics Consortium (2017). Meta-analysis of GWAS of over 16,000 individuals with autism spectrum disorder highlights a novel locus at 10q24.32 and a significant overlap with schizophrenia. Molecular autism, 8, 21. https://doi.org/10.1186/s13229-017-0137-9
	Attention Deficit Hyperactivity Disorder	Demontis, D., Walters, R. K., Martin, J., Mattheisen, M., Als, T. D., Agerbo, E., Baldursson, G., Belliveau, R., Bybjerg-Grauholm, J., Bækvad-Hansen, M., Cerrato, F., Chambert, K., Churchhouse, C., Dumont, A., Eriksson, N., Gandal, M., Goldstein, J. I., Grasby, K. L., Grove, J., Gudmundsson, O. O., … Neale, B. M. (2019). Discovery of the first genome-wide significant risk loci for attention defic…
	Tourette's Syndrome	Yu, D., Sul, J. H., Tsetsos, F., Nawaz, M. S., Huang, A. Y., Zelaya, I., Illmann, C., Osiecki, L., Darrow, S. M., Hirschtritt, M. E., Greenberg, E., Muller-Vahl, K. R., Stuhrmann, M., Dion, Y., Rouleau, G., Aschauer, H., Stamenkovic, M., Schlögelhofer, M., Sandor, P., Barr, C. L., … Tourette Association of America International Consortium for Genetics, the Gilles de la Tourette GWAS Replication I…
	Internalizing Disorders	Grotzinger, A. D., Singh, K., Miller-Fleming, T. W., Lam, M., Mallard, T. T., Chen, Y., Liu, Z., Ge, T., & Smoller, J. W. (2023). Transcriptome-Wide Structural Equation Modeling of 13 Major Psychiatric Disorders for Cross-Disorder Risk and Drug Repurposing. JAMA psychiatry, 80(8), 811–821. https://doi.org/10.1001/jamapsychiatry.2023.1808
	Post Traumatic Stress Disorder	Duncan, L. E., Ratanatharathorn, A., Aiello, A. E., Almli, L. M., Amstadter, A. B., Ashley-Koch, A. E., Baker, D. G., Beckham, J. C., Bierut, L. J., Bisson, J., Bradley, B., Chen, C. Y., Dalvie, S., Farrer, L. A., Galea, S., Garrett, M. E., Gelernter, J. E., Guffanti, G., Hauser, M. A., Johnson, E. O., … Koenen, K. C. (2018). Largest GWAS of PTSD (N=20 070) yields genetic overlap with schizophren…
	Anxiety Disorders	Purves, K. L., Coleman, J. R. I., Meier, S. M., Rayner, C., Davis, K. A. S., Cheesman, R., Bækvad-Hansen, M., Børglum, A. D., Wan Cho, S., Jürgen Deckert, J., Gaspar, H. A., Bybjerg-Grauholm, J., Hettema, J. M., Hotopf, M., Hougaard, D., Hübel, C., Kan, C., McIntosh, A. M., Mors, O., Bo Mortensen, P., … Eley, T. C. (2020). A major role for common genetic variation in anxiety disorders. Molecular …
	Substance Use Disorders	Grotzinger, A. D., Singh, K., Miller-Fleming, T. W., Lam, M., Mallard, T. T., Chen, Y., Liu, Z., Ge, T., & Smoller, J. W. (2023). Transcriptome-Wide Structural Equation Modeling of 13 Major Psychiatric Disorders for Cross-Disorder Risk and Drug Repurposing. JAMA psychiatry, 80(8), 811–821. https://doi.org/10.1001/jamapsychiatry.2023.1808
	Alcohol Use Disorder	Walters, R. K., Polimanti, R., Johnson, E. C., McClintick, J. N., Adams, M. J., Adkins, A. E., Aliev, F., Bacanu, S. A., Batzler, A., Bertelsen, S., Biernacka, J. M., Bigdeli, T. B., Chen, L. S., Clarke, T. K., Chou, Y. L., Degenhardt, F., Docherty, A. R., Edwards, A. C., Fontanillas, P., Foo, J. C., … Agrawal, A. (2018). Transancestral GWAS of alcohol dependence reveals common genetic underpinni…
	Cannibis Use Disorder	Johnson, E. C., Demontis, D., Thorgeirsson, T. E., Walters, R. K., Polimanti, R., Hatoum, A. S., Sanchez-Roige, S., Paul, S. E., Wendt, F. R., Clarke, T. K., Lai, D., Reginsson, G. W., Zhou, H., He, J., Baranger, D. A. A., Gudbjartsson, D. F., Wedow, R., Adkins, D. E., Adkins, A. E., Alexander, J., … Agrawal, A. (2020). A large-scale genome-wide association study meta-analysis of cannabis use dis…
	Opioid Use Disorder	Polimanti, R., Walters, R. K., Johnson, E. C., McClintick, J. N., Adkins, A. E., Adkins, D. E., Bacanu, S. A., Bierut, L. J., Bigdeli, T. B., Brown, S., Bucholz, K. K., Copeland, W. E., Costello, E. J., Degenhardt, L., Farrer, L. A., Foroud, T. M., Fox, L., Goate, A. M., Grucza, R., Hack, L. M., … Gelernter, J. (2020). Leveraging genome-wide data to investigate differences between opioid use vs. …
	Table S6. Sources of GWAS data for GTACC analyses of neuroticism and broad factors of psychopathology, as well as 13 individual psychiatric disorders.

### Sheet: S7. GLS of Psychiatric Disorder
	Internalizing Factor						Neurodevelepmental Factor
		b	P	SE	Z			b	P	SE	Z
	Intercept	0.711	7.67e-101	0.034	21.32		Intercept	0.211	9.73e-10	0.035	6.11
	Linear	0.042	0.002	0.0136	3.144		Linear	0.071	0.000111	0.018	3.86
		post traumatic stress disorder						Autism spectrum disorders
		b	P	SE	Z			b	P	SE	Z
	Intercept	0.634	5.48e-121	0.027	23.39		Intercept	0.177	0.00015	0.047	3.78
	Linear	0.043	3.14e-05	0.011	4.16		Linear	0.052	0.002	0.017	3.12
		Major depressive disorder						Attention deficit hyperactivity disorder
		b	P	SE	Z			b	P	SE	Z
	Intercept	0.53	1.05e-18	0.06	8.83		Intercept	0.252	8.28e-22	0.026	9.59
	Linear	0.091	0.0015	0.03	3.16		Linear	0.056	3.36e-06	0.012	4.65
		Anxiety disorders						Tourette's Disorder
		b	P	SE	Z			b	P	SE	Z
	Intercept	0.753	3.65e-22	0.078	9.68		Intercept	0.175	5.541e-05	0.039	4.55
	Linear	0.063	0.077	0.036	1.76		Linear	-0.018	0.382	0.021	-0.87
	Compulsive Factor						thought Disorder Factor
		b	P	SE	Z			b	P	SE	Z
	Intercept	0.298	1.31e-18	0.034	8.81		Intercept	0.224	1.87e-15	0.0281	7.94
	Linear	0.03	0.121	0.019	1.59		Linear	0.071	1.46e-09	0.012	6.05
		Anorexia Nervosa						Schizophrenia
		b	P	SE	Z			b	P	SE	Z
	Intercept	0.246	1.55e-16	0.03	8.25		Intercept	0.203	9.08e-17	0.024	8.32
	Linear	0.029	0.068	0.016	1.83		Linear	0.079	3.67e-14	0.011	7.57
		obsessive compulsive disorder						Bipolar Disorder
		b	P	SE	Z			b	P	SE	Z
	Intercept	0.177	0.0001	0.047	3.78		Intercept	0.191	2.66e-13	0.026	7.31
	Linear	0.052	0.002	0.017	3.12		Linear	0.069	1.83e-09	0.012	6.012
	Substance use factor
		b	P	SE	Z
	Intercept	0.232	3.93e-17	0.028	8.41
	Linear	0.041	0.002	0.013	3.15
		Alcohol use disorder
		b	P	SE	Z
	Intercept	0.263	3.85e-07	0.052	5.07
	Linear	0.085	0.002	0.027	3.14
		cannibus use disorder
		b	P	SE	Z
	Intercept	0.064	0.362	0.071	0.911
	Linear	0.007	0.853	0.037	0.19
		Opiate use disorder
		b	P	SE	Z
	Intercept	0.083	0.023	0.036	2.29
	Linear	0.045	0.011	0.018	2.54
	Table S7. Summary of GLS analyses of associtions between neuroticism cutpoint severity and the genetic correlations between neuroticism and external GWAS traits, including broad pscyhopatholgical factors, as well as the disorders underlying those factors. Sources for the summary statistics used may be found in Table S7.

### Sheet: S8. Alternative Phntypes of Dep
		Text Provided by Cai et al., 2020	UKB Items Used in Definition	Non-technical description of Phenotype	N_Total	N_Cases	EffN	Prev	Controls Definitions
	Psypsy	Data field 2100: Seen psychiatrist for nerves, anxiety, tension or depression	2100: "Have you ever seen a psychiatrist for nerves, anxiety, tension or depression?"	Cases are determined by responding "yes" to UKB field 2100, indicating that they have sought support from a psychiatrist for "nerves, anxiety or depression." In this case, individuals are included as cases regardless as to whether they have received a diagnosis of MDD or not.	333412	36341	118194	0.109	Controls were defined as those who provided a response other than yes to this item.
	Gppsy	Data field 2090: Seen doctor (GP) for nerves, anxiety, tension or depression	2090: "Have you ever seen a general practitioner (GP) for nerves, anxiety, tension or depression?"	Similar to the above minimal phenotype, cases are determined if the individual has sought support for nerves, anxiety or depression - but here it is from a General Practitioner	332622	113424	252294	0.341	Controls were defined as those who provided a response other than yes to this item.
	SelfRepDep	Data field 20002: Non-cancer illness code, self-reported = 1,286	Asked in assessment center whether they have been diagnosed with depression	In this case depression cases were self reported during an interview at the assessment center. It was not verified whether the individual actually received a diagnosis of depression.	253926	19806	68174	0.078	All individual's who did not report having received a diagnosis of depression.
	LifetimeMDD	Mental health online follow-up: 1 or 2 cardinal symptoms AND a total of 5 symptoms AND Data field 20440: Impact of normal roles during worst period of depression = a lot (3)	1 or both cardinal symptoms (low mood, anhedonia) and 5 symptoms during worste depressive episode (data in MHQ) 20440: "Think about your roles at the time of this episode, including study / employment, childcare and housework, leisure pursuits. How much did these problems interfere with your life or activities?"	Depression cases are determined here if the individual endorses either of the 2 cardinal symptoms of deprssion, andhedonia and low mood" for a period of more than 1 week in their life; AND at least 5 of the depression symptoms listed: guilt, heaviness, tiredness, worthlessness, sleep disturbance, weight change, change in appetite, difficulty concentrating, thoughts of death. Additionally, the pat…	67171	16322	42256	0.243	All those who did not meet for this definition
	MDDRecurr	LifetimeMDD AND Data field 20442: ≥2 episodes	20442: "How many periods did you have in your life lasting two or more weeks where you felt like this?"	Cases were determined using the above definition of "LifetimeMDD," with the endorsement of multiple depressive episodes.	59385	10273	29865	0.173	All those who don't meet for recurrent MDD, which includes those who met for only one major depressive episode
	ICD10Dep	Data fields 41202 + 41204 ICD-10 primary and secondary codes for depression inclusive of F32, F33, F34, F38, F39	Electronic Health Records	Electronic health records were used - cases were determined by healthcare professionals. It is not certain that full, clinical interviews were administered, but it is assumed the depressive symptoms were severe enough to warrant attention.	212411	5161	19676	0.043	Those who have not received a primary or secondary diagnosis of depression in their electronic health records
	GPNoDep	Data fields 2090–20126: a) Seen doctor (GP) for nerves, anxiety, tension or depression BUT b) No cardinal symptoms	2090: "Have you ever seen a general practitioner (GP) for nerves, anxiety, tension or depression?" BUT no cardinal symptoms (Item 20126)	Cases here were defined as those who had seen a doctor for "nerves anxiety or depression," but without endorsing the two cardinal symptoms of depression, anhedonia or low mood.	58125	8660	26238	0.149	All of those who have not seen GP for "nerves, anxiety or depression", so controls for Gppsy
	DepAll	Derived data field 20126: a) Data fields 4631 + 5375: Unenthusiastic/disinterested for ≥2 weeks OR b) Data fields 4598 + 4609 : Depressed for ≥2 weeks AND c) Data field 2090 or 2100	4631: "Have you ever had a time when you were uninterested in things or unable to enjoy the things you used to for at least a whole week?" 5375: "How many weeks was the longest period when you were uninterested in things or unable to enjoy the things you used to?" 4609: "How many weeks was the longest period when you were feeling depressed or down?" 2090: "Have you ever seen a general practitione…	Here cases were determined to have depression in data field 20126 which combines responses to items asking whether the individual has had a period of low mood and anhedonia for a period of at least 2 weeks AND has seen a psychiatrict OR general practitioner for "nerves, anxiety or depression"	79575	21168	52827	0.266	From Cai et al 2020: "Controls in DepAll are those who have a) answered “No” to either symptoms, b) answered 0 or 1 week for durations of either symptoms, or c) answered “No” to seeing either a GP or Psychiatrist."
	Table S8. Summary of 8 alternative depression phenotypes found within the UK Biobank (UKB), taken from Cai et al., 2020 with varying levels of case inclusion criteria strictness, with Gppsy, Psypsy, DepAll, and SelfRepDep being defined as "minimal" phenotypes by Cai and colleagues, indicating that they are the depression phenotypes with the least strict case inclusion criteria. The other phenotyp…

### Sheet: S9. GLS of Alternatve Phentyps
		DepALL (rGmdd = 0.804)						GPpsy (rGmdd = 0.904)						LifetimeMDD (rGmdd = 0.954)
		b	P	SE	Z			b	P	SE	Z			b	P	SE	Z
	Intercept	0.556	1.73e-44	0.039	13.99		Intercept	0.663	5.11e-100	0.031	21.23		Intercept	0.614	4.13e-46	0.043	14.25
	Linear	0.041	0.049	0.021	1.97		Linear	0.062	5.86e-07	0.012	4.99		Linear	0.033	0.11	0.021	1.63
		MDDRecurr (rGmdd = 1.036)						Psypsy (rGmdd = 0.969)						SelfRepDep (rGmdd = 0.658)
		b	P	SE	Z			b	P	SE	Z			b	P	SE	Z
	Intercept	0.681	1.11e-51	0.045	15.13		Intercept	0.604	3.91e-68	0.035	17.44		Intercept	0.643	8.2e-40	0.049	13.02
	Linear	0.026	0.231	0.022	1.19		Linear	0.063	7.51e-05	0.016	3.95		Linear	0.043	0.025	0.019	2.23
		ICD10Dep (rGmdd = 0.836)						GPNoDep (rGmdd = 1.147)
		b	P	SE	Z			b	P	SE	Z
	Intercept	0.474	1.82e-23	0.047	9.98		Intercept	0.714	2.37e-18	0.082	8.74
	Linear	0.097	3.42e-06	0.021	4.64		Linear	0.105	0.00493	0.037	2.81
	Table S9. Summary of GLS analyses of associtions between neuroticism cutpoint severity and the genetic correlations between neuroticism and the alternative depression phenotypes from Cai et al 2020. Next to the names of each depression phenotype is the genetic correlations between that depression phenotype and the strict case-control MDD phenotype used in our primary analyses from Wray et al., 20…
